# Leveraging Health Systems Data to Characterize a Large Effect Variant Conferring Risk for Liver Disease in Puerto Ricans

**DOI:** 10.1101/2021.03.31.21254662

**Authors:** Gillian M. Belbin, Stephanie Rutledge, Tetyana Dodatko, Sinead Cullina, Michael C. Turchin, Sumita Kohli, Denis Torre, Muh-Ching Yee, Christopher R. Gignoux, Noura S. Abul-Husn, Sander M. Houten, Eimear E. Kenny

## Abstract

Broad-scale adoption of genomic data in health systems offers opportunities for extending methods for the discovery of variation linked to underlying genomic disease risk. We applied a population-scale linkage mapping approach in a large multi-ethnic biobank to a spectrum of disease outcomes derived from Electronic Health Records (EHRs) and uncovered a risk locus for liver disease. We used genome sequencing and *in silico* approaches to fine-map the signal to a non-coding variant (*c*.*2784-12T*>*C)* in the gene *ABCB4. In vitro* analysis confirmed the variant disrupted splicing of the ABCB4 pre-mRNA. Four of five homozygotes had evidence of advanced liver disease, and there was a significant association with liver disease among heterozygotes, suggesting the variant is linked to increased risk of liver disease in an allele dose-dependent manner. Population-level screening revealed the variant to be at a carrier rate of 1.95% in Puerto Rican individuals, likely as the result of a Puerto Rican founder effect. This work demonstrates that integrating EHR and genomic data at a population-scale can facilitate novel strategies for understanding the continuum of genomic risk for common diseases, particularly in populations underrepresented in genomic medicine.
