## Supplemental Table 1 for "Leveraging Health Systems Data to Characterize a Large Effect Variant Conferring Risk for Liver Disease in Puerto Ricans"

### Sheet: Sheet1
Position (hg19)	Alt Allele	AF	AFR_AF	AMR_AF	EAS_AF	EUR_AF	SAS_AF	AA_AF	EA_AF	gnomAD_AF	gnomAD_AFR_AF	gnomAD_AMR_AF	gnomAD_ASJ_AF	gnomAD_EAS_AF	gnomAD_FIN_AF	gnomAD_NFE_AF	gnomAD_OTH_AF	gnomAD_SAS_AF
7:86640575-86640575	AAAG	-	-	-	-	-	-	-	-	-	-	-	-	-	-	-	-	-
7:86682092-86682092	TTTTG	-	-	-	-	-	-	-	-	-	-	-	-	-	-	-	-	-
7:86717584-86717586	-	-	-	-	-	-	-	-	-	-	-	-	-	-	-	-	-	-
7:86724598-86724598	ACACAC	-	-	-	-	-	-	-	-	-	-	-	-	-	-	-	-	-
7:86872382-86872382	T	-	-	-	-	-	-	-	-	-	-	-	-	-	-	-	-	-
7:86926542-86926543	-	-	-	-	-	-	-	-	-	-	-	-	-	-	-	-	-	-
7:87096451-87096457	-	0.0026	0.0008	0.0043	0	0.0089	0	-	-	-	-	-	-	-	-	-	-	-
7:87098257-87098257	AAATAAAATAAGATAAAATAAGATAAAATAAAATA	-	-	-	-	-	-	-	-	-	-	-	-	-	-	-	-	-
7:87155480-87155481	-	-	-	-	-	-	-	-	-	-	-	-	-	-	-	-	-	-
7:87160154-87160154	AAGAAAGA	-	-	-	-	-	-	-	-	-	-	-	-	-	-	-	-	-
7:87164654-87164655	-	-	-	-	-	-	-	-	-	-	-	-	-	-	-	-	-	-
7:87257900-87257906	-	-	-	-	-	-	-	-	-	-	-	-	-	-	-	-	-	-
7:87398482-87398482	TT	-	-	-	-	-	-	-	-	-	-	-	-	-	-	-	-	-
7:87402987-87402987	TTTT	-	-	-	-	-	-	-	-	-	-	-	-	-	-	-	-	-
7:87552287-87552287	T	-	-	-	-	-	-	-	-	-	-	-	-	-	-	-	-	-
7:87668586-87668586	G	-	-	-	-	-	-	-	-	-	-	-	-	-	-	-	-	-
7:87668619-87668619	G	-	-	-	-	-	-	-	-	-	-	-	-	-	-	-	-	-
7:87672582-87672582	C	-	-	-	-	-	-	-	-	-	-	-	-	-	-	-	-	-
7:87675203-87675207	-	-	-	-	-	-	-	-	-	-	-	-	-	-	-	-	-	-
7:87681656-87681656	A	-	-	-	-	-	-	-	-	-	-	-	-	-	-	-	-	-
7:87682906-87682918	-	-	-	-	-	-	-	-	-	-	-	-	-	-	-	-	-	-
7:87943496-87943496	T	-	-	-	-	-	-	-	-	-	-	-	-	-	-	-	-	-
7:88049163-88049165	-	-	-	-	-	-	-	-	-	-	-	-	-	-	-	-	-	-
7:88049224-88049225	-	-	-	-	-	-	-	-	-	-	-	-	-	-	-	-	-	-
7:88133866-88133868	-	-	-	-	-	-	-	-	-	-	-	-	-	-	-	-	-	-
7:88195268-88195270	-	-	-	-	-	-	-	-	-	-	-	-	-	-	-	-	-	-
7:88224815-88224815	T	-	-	-	-	-	-	-	-	-	-	-	-	-	-	-	-	-
7:88235716-88235716	A	0.0004	0	0.0014	0.001	0	0	-	-	-	-	-	-	-	-	-	-	-
7:88236115-88236115	G	0.0002	0	0.0014	0	0	0	-	-	-	-	-	-	-	-	-	-	-
7:88242288-88242288	AAGAG	-	-	-	-	-	-	-	-	-	-	-	-	-	-	-	-	-
7:88361112-88361112	TCTCTCTCTCTC	-	-	-	-	-	-	-	-	-	-	-	-	-	-	-	-	-
7:88430006-88430006	TGTGTG	-	-	-	-	-	-	-	-	-	-	-	-	-	-	-	-	-
7:88483728-88483728	CTTTCTTTCTTTCTTCCTTCCTTT	-	-	-	-	-	-	-	-	-	-	-	-	-	-	-	-	-
7:88535209-88535210	-	-	-	-	-	-	-	-	-	-	-	-	-	-	-	-	-	-
7:88556257-88556257	GGGT	-	-	-	-	-	-	-	-	-	-	-	-	-	-	-	-	-
7:88574915-88574915	C	0.0004	0	0.0014	0	0.001	0	-	-	-	-	-	-	-	-	-	-	-
7:88653911-88653913	-	-	-	-	-	-	-	-	-	-	-	-	-	-	-	-	-	-
7:88721722-88721722	TTT	-	-	-	-	-	-	-	-	-	-	-	-	-	-	-	-	-
7:88766078-88766078	GC	-	-	-	-	-	-	-	-	-	-	-	-	-	-	-	-	-
7:88785333-88785357	-	-	-	-	-	-	-	-	-	-	-	-	-	-	-	-	-	-
7:88800591-88800591	TGCTGC	-	-	-	-	-	-	-	-	-	-	-	-	-	-	-	-	-
7:88800712-88800712	TCTTCC	-	-	-	-	-	-	-	-	-	-	-	-	-	-	-	-	-
7:88845197-88845205	-	-	-	-	-	-	-	-	-	-	-	-	-	-	-	-	-	-
7:88889293-88889293	T	0.0002	0	0.0014	0	0	0	-	-	-	-	-	-	-	-	-	-	-
7:88894606-88894606	CGTGCA	-	-	-	-	-	-	-	-	-	-	-	-	-	-	-	-	-
7:88896191-88896191	TGTGTGTGTGTGTGTGTG	-	-	-	-	-	-	-	-	-	-	-	-	-	-	-	-	-
7:88910582-88910582	T	0.0008	0	0.0014	0	0.003	0	-	-	-	-	-	-	-	-	-	-	-
7:88984440-88984440	TAGATAGA	-	-	-	-	-	-	-	-	-	-	-	-	-	-	-	-	-
7:88994478-88994480	-	-	-	-	-	-	-	-	-	-	-	-	-	-	-	-	-	-
7:89026550-89026550	TAGGTAGGTAGG	-	-	-	-	-	-	-	-	-	-	-	-	-	-	-	-	-
7:89026604-89026604	GATAGATAGAT	-	-	-	-	-	-	-	-	-	-	-	-	-	-	-	-	-
7:89070004-89070006	-	-	0.0015	0.0014	0	0	0	-	-	-	-	-	-	-	-	-	-	-
7:89097287-89097287	ACTAGAC	-	-	-	-	-	-	-	-	-	-	-	-	-	-	-	-	-
7:89131189-89131189	AAAAA	-	-	-	-	-	-	-	-	-	-	-	-	-	-	-	-	-
7:89142018-89142034	-	-	-	-	-	-	-	-	-	-	-	-	-	-	-	-	-	-
7:89157000-89157000	G	-	-	-	-	-	-	-	-	-	-	-	-	-	-	-	-	-
7:89157085-89157085	G	-	-	-	-	-	-	-	-	-	-	-	-	-	-	-	-	-
7:89187352-89187352	AAAAA	-	-	-	-	-	-	-	-	-	-	-	-	-	-	-	-	-
7:89325163-89325163	AGAGAGAG	-	-	-	-	-	-	-	-	-	-	-	-	-	-	-	-	-
7:89355653-89355653	TTTATATATATATATA	-	-	-	-	-	-	-	-	-	-	-	-	-	-	-	-	-
7:89355921-89355921	G	-	0.0008	0	0	0.003	0	-	-	-	-	-	-	-	-	-	-	-
7:89356488-89356492	-	-	-	-	-	-	-	-	-	-	-	-	-	-	-	-	-	-
7:89360255-89360255	ATATATAT	-	-	-	-	-	-	-	-	-	-	-	-	-	-	-	-	-
7:89368266-89368280	-	-	-	-	-	-	-	-	-	-	-	-	-	-	-	-	-	-
7:89368310-89368320	-	-	-	-	-	-	-	-	-	-	-	-	-	-	-	-	-	-
7:88003457-88003457	A	-	-	-	-	-	-	-	-	-	-	-	-	-	-	-	-	-
7:89296781-89296801	-	-	-	-	-	-	-	-	-	-	-	-	-	-	-	-	-	-
7:88390215-88390217	-	-	-	-	-	-	-	-	-	-	-	-	-	-	-	-	-	-
7:89021327-89021329	-	-	-	-	-	-	-	-	-	-	-	-	-	-	-	-	-	-
7:86853415-86853417	-	-	-	-	-	-	-	-	-	-	-	-	-	-	-	-	-	-
7:88405869-88405869	TTT	-	-	-	-	-	-	-	-	-	-	-	-	-	-	-	-	-
7:88749971-88749971	AAAAA	-	-	-	-	-	-	-	-	-	-	-	-	-	-	-	-	-
7:88583869-88583869	CC	-	-	-	-	-	-	-	-	-	-	-	-	-	-	-	-	-
7:88015170-88015170	TATATATA	-	-	-	-	-	-	-	-	-	-	-	-	-	-	-	-	-
7:88119007-88119007	CTTCTCCTC	-	-	-	-	-	-	-	-	-	-	-	-	-	-	-	-	-
7:88565415-88565416	-	-	-	-	-	-	-	-	-	-	-	-	-	-	-	-	-	-
7:86788724-86788724	AGAG	-	-	-	-	-	-	-	-	-	-	-	-	-	-	-	-	-
7:89360293-89360293	T	-	-	-	-	-	-	-	-	-	-	-	-	-	-	-	-	-
7:87895253-87895253	C	-	-	-	-	-	-	-	-	-	-	-	-	-	-	-	-	-
7:89382249-89382250	-	-	-	-	-	-	-	-	-	-	-	-	-	-	-	-	-	-
7:89135263-89135263	T	-	-	-	-	-	-	-	-	-	-	-	-	-	-	-	-	-
7:87453106-87453108	-	-	-	-	-	-	-	-	-	-	-	-	-	-	-	-	-	-
7:87134124-87134125	-	-	-	-	-	-	-	-	-	-	-	-	-	-	-	-	-	-
7:89392483-89392483	T	-	-	-	-	-	-	-	-	-	-	-	-	-	-	-	-	-
7:87526550-87526550	A	-	-	-	-	-	-	-	-	-	-	-	-	-	-	-	-	-
7:88911513-88911513	AAA	-	-	-	-	-	-	-	-	-	-	-	-	-	-	-	-	-
7:88979041-88979041	T	0.0014	0	0.0014	0	0.005	0.001	-	-	-	-	-	-	-	-	-	-	-
7:89189031-89189031	A	-	-	-	-	-	-	-	-	-	-	-	-	-	-	-	-	-
7:87635912-87635912	A	-	-	-	-	-	-	-	-	-	-	-	-	-	-	-	-	-
7:88908097-88908097	G	-	-	-	-	-	-	-	-	-	-	-	-	-	-	-	-	-
7:88091849-88091849	T	-	-	-	-	-	-	-	-	-	-	-	-	-	-	-	-	-
7:89155218-89155218	G	-	-	-	-	-	-	-	-	-	-	-	-	-	-	-	-	-
7:88732797-88732799	-	-	-	-	-	-	-	-	-	-	-	-	-	-	-	-	-	-
7:87628730-87628732	-	-	-	-	-	-	-	-	-	-	-	-	-	-	-	-	-	-
7:88677517-88677517	ACACAC	-	-	-	-	-	-	-	-	-	-	-	-	-	-	-	-	-
7:89155264-89155264	C	-	-	-	-	-	-	-	-	-	-	-	-	-	-	-	-	-
7:87089938-87089950	-	-	-	-	-	-	-	-	-	-	-	-	-	-	-	-	-	-
7:88570082-88570082	AATAATAAT	-	-	-	-	-	-	-	-	-	-	-	-	-	-	-	-	-
7:88551938-88551942	-	-	-	-	-	-	-	-	-	-	-	-	-	-	-	-	-	-
7:89309253-89309253	ATGGCTGCC	-	-	-	-	-	-	-	-	-	-	-	-	-	-	-	-	-
7:89079714-89079718	-	-	-	-	-	-	-	-	-	-	-	-	-	-	-	-	-	-
7:88077569-88077569	T	-	-	-	-	-	-	-	-	-	-	-	-	-	-	-	-	-
7:86838867-86838867	GA	-	-	-	-	-	-	-	-	-	-	-	-	-	-	-	-	-
7:86883835-86883835	AAAT	-	-	-	-	-	-	-	-	-	-	-	-	-	-	-	-	-
7:89386313-89386313	GTGTGTGTGTGT	-	-	-	-	-	-	-	-	-	-	-	-	-	-	-	-	-
7:87201494-87201494	AG	-	-	-	-	-	-	-	-	-	-	-	-	-	-	-	-	-
7:88907726-88907726	C	-	-	-	-	-	-	-	-	-	-	-	-	-	-	-	-	-
7:87099925-87099925	G	-	-	-	-	-	-	-	-	-	-	-	-	-	-	-	-	-
7:87349858-87349860	-	-	-	-	-	-	-	-	-	-	-	-	-	-	-	-	-	-
7:88876973-88876973	T	0.0028	0	0.0014	0	0.005	0.0082	-	-	-	-	-	-	-	-	-	-	-
7:88701095-88701095	ACACAC	-	-	-	-	-	-	-	-	-	-	-	-	-	-	-	-	-
7:87710964-87710964	T	-	-	-	-	-	-	-	-	-	-	-	-	-	-	-	-	-
7:88963910-88963910	A	0.0006	0	0.0014	0	0.002	0	0.0002271	0.001745	0.002011	0.0001245	0.002381	0.008249	0	0.001434	0.00247	0.003609	0.0001307
7:89137119-89137119	AACAAAAATG	-	-	-	-	-	-	-	-	-	-	-	-	-	-	-	-	-
7:87306590-87306592	-	-	-	-	-	-	-	-	-	-	-	-	-	-	-	-	-	-
7:89138772-89138782	-	-	-	-	-	-	-	-	-	-	-	-	-	-	-	-	-	-
7:88991592-88991592	G	-	-	-	-	-	-	-	-	-	-	-	-	-	-	-	-	-
7:86897561-86897561	T	0.0008	0	0.0029	0	0.002	0	-	-	-	-	-	-	-	-	-	-	-
7:88443761-88443773	-	-	-	-	-	-	-	-	-	-	-	-	-	-	-	-	-	-
7:86974260-86974260	C	-	-	-	-	-	-	-	-	-	-	-	-	-	-	-	-	-
7:86839208-86839212	-	-	-	-	-	-	-	-	-	-	-	-	-	-	-	-	-	-
7:86727319-86727319	AC	-	-	-	-	-	-	-	-	-	-	-	-	-	-	-	-	-
7:86652797-86652797	T	-	-	-	-	-	-	-	-	-	-	-	-	-	-	-	-	-
7:88357318-88357318	TT	-	-	-	-	-	-	-	-	-	-	-	-	-	-	-	-	-
7:89008317-89008317	A	-	-	-	-	-	-	-	-	-	-	-	-	-	-	-	-	-
7:86974261-86974261	A	-	-	-	-	-	-	-	-	-	-	-	-	-	-	-	-	-
7:87041361-87041361	G	0.0002	0	0.0014	0	0	0	-	-	1.994e-05	0	5.786e-05	0	0	0	8.833e-06	0.0003275	0
7:89309254-89309254	A	-	-	-	-	-	-	-	-	-	-	-	-	-	-	-	-	-
7:87866707-87866708	-	-	-	-	-	-	-	-	-	-	-	-	-	-	-	-	-	-
7:89331274-89331274	TT	-	-	-	-	-	-	-	-	-	-	-	-	-	-	-	-	-
7:86654303-86654304	-	-	-	-	-	-	-	-	-	-	-	-	-	-	-	-	-	-
7:86974259-86974259	CCAAGCTTG	-	-	-	-	-	-	-	-	-	-	-	-	-	-	-	-	-
7:88741419-88741419	AA	-	-	-	-	-	-	-	-	-	-	-	-	-	-	-	-	-
7:89402518-89402518	AAA	-	-	-	-	-	-	-	-	-	-	-	-	-	-	-	-	-
7:86727293-86727293	A	-	-	-	-	-	-	-	-	-	-	-	-	-	-	-	-	-
7:88087892-88087893	-	-	-	-	-	-	-	-	-	-	-	-	-	-	-	-	-	-
7:87255341-87255341	T	-	-	-	-	-	-	-	-	-	-	-	-	-	-	-	-	-
7:88837401-88837401	C	-	-	-	-	-	-	-	-	-	-	-	-	-	-	-	-	-
7:89295430-89295431	-	-	-	-	-	-	-	-	-	-	-	-	-	-	-	-	-	-
7:87597122-87597122	AAA	-	-	-	-	-	-	-	-	-	-	-	-	-	-	-	-	-
7:88871116-88871118	-	-	-	-	-	-	-	-	-	-	-	-	-	-	-	-	-	-
7:89201680-89201680	T	-	-	-	-	-	-	-	-	-	-	-	-	-	-	-	-	-
7:89309195-89309195	A	-	-	-	-	-	-	-	-	-	-	-	-	-	-	-	-	-
7:89430894-89430894	TTTT	-	-	-	-	-	-	-	-	-	-	-	-	-	-	-	-	-
7:87580536-87580536	G	-	-	-	-	-	-	-	-	-	-	-	-	-	-	-	-	-
7:89368316-89368320	-	-	-	-	-	-	-	-	-	-	-	-	-	-	-	-	-	-
7:88438618-88438622	-	-	-	-	-	-	-	-	-	-	-	-	-	-	-	-	-	-
7:88854026-88854032	-	-	-	-	-	-	-	-	-	-	-	-	-	-	-	-	-	-
7:89243349-89243351	-	-	-	-	-	-	-	-	-	-	-	-	-	-	-	-	-	-
7:88859622-88859624	-	-	-	-	-	-	-	-	-	-	-	-	-	-	-	-	-	-
7:88032923-88032923	TA	-	-	-	-	-	-	-	-	-	-	-	-	-	-	-	-	-
7:88049299-88049300	-	-	-	-	-	-	-	-	-	-	-	-	-	-	-	-	-	-
7:86827030-86827033	-	-	-	-	-	-	-	-	-	-	-	-	-	-	-	-	-	-
7:89277208-89277208	AAA	-	-	-	-	-	-	-	-	-	-	-	-	-	-	-	-	-
7:89154980-89154980	T	-	-	-	-	-	-	-	-	-	-	-	-	-	-	-	-	-
7:88254901-88254907	-	-	-	-	-	-	-	-	-	-	-	-	-	-	-	-	-	-
7:87710650-87710650	A	-	-	-	-	-	-	-	-	-	-	-	-	-	-	-	-	-
7:88898995-88898995	C	-	-	-	-	-	-	-	-	-	-	-	-	-	-	-	-	-
7:88183872-88183872	G	-	-	-	-	-	-	-	-	-	-	-	-	-	-	-	-	-
7:88636870-88636870	A	-	-	-	-	-	-	-	-	-	-	-	-	-	-	-	-	-
7:89096887-89096888	-	-	-	-	-	-	-	-	-	-	-	-	-	-	-	-	-	-
7:87056260-87056260	GTGTGTGT	-	-	-	-	-	-	-	-	-	-	-	-	-	-	-	-	-
7:88309115-88309115	A	-	-	-	-	-	-	-	-	-	-	-	-	-	-	-	-	-
7:89418935-89418935	T	-	-	-	-	-	-	-	-	-	-	-	-	-	-	-	-	-
7:88190544-88190544	AA	-	-	-	-	-	-	-	-	-	-	-	-	-	-	-	-	-
7:86803665-86803665	A	-	-	-	-	-	-	-	-	-	-	-	-	-	-	-	-	-
7:88765151-88765151	A	-	-	-	-	-	-	-	-	-	-	-	-	-	-	-	-	-
7:88849469-88849469	CATG	-	-	-	-	-	-	-	-	-	-	-	-	-	-	-	-	-
7:87860043-87860047	-	-	-	-	-	-	-	-	-	-	-	-	-	-	-	-	-	-
7:87768733-87768733	TAAA	-	-	-	-	-	-	-	-	-	-	-	-	-	-	-	-	-
7:88365953-88365953	A	-	-	-	-	-	-	-	-	-	-	-	-	-	-	-	-	-
7:87849672-87849674	-	-	-	-	-	-	-	-	-	-	-	-	-	-	-	-	-	-
7:88474615-88474615	CACACACA	-	-	-	-	-	-	-	-	-	-	-	-	-	-	-	-	-
7:87978417-87978417	ACACAC	-	-	-	-	-	-	-	-	-	-	-	-	-	-	-	-	-
7:89243334-89243334	AT	-	-	-	-	-	-	-	-	-	-	-	-	-	-	-	-	-
7:88849477-88849477	A	-	-	-	-	-	-	-	-	-	-	-	-	-	-	-	-	-
7:88502148-88502148	A	-	-	-	-	-	-	-	-	-	-	-	-	-	-	-	-	-
7:88556254-88556255	-	-	-	-	-	-	-	-	-	-	-	-	-	-	-	-	-	-
7:88049164-88049165	-	-	-	-	-	-	-	-	-	-	-	-	-	-	-	-	-	-
7:89003995-89003999	-	-	-	-	-	-	-	-	-	-	-	-	-	-	-	-	-	-
7:89008299-89008316	-	-	-	-	-	-	-	-	-	-	-	-	-	-	-	-	-	-
7:88841566-88841586	-	-	-	-	-	-	-	-	-	-	-	-	-	-	-	-	-	-
7:88129959-88129959	T	-	-	-	-	-	-	-	-	-	-	-	-	-	-	-	-	-
7:89336553-89336553	A	-	-	-	-	-	-	-	-	-	-	-	-	-	-	-	-	-
7:88781567-88781567	T	-	-	-	-	-	-	-	-	-	-	-	-	-	-	-	-	-
7:88411416-88411418	-	-	-	-	-	-	-	-	-	-	-	-	-	-	-	-	-	-
7:88835584-88835584	C	-	-	-	-	-	-	-	-	-	-	-	-	-	-	-	-	-
7:88908233-88908233	C	-	-	-	-	-	-	-	-	-	-	-	-	-	-	-	-	-
7:89335296-89335297	-	-	-	-	-	-	-	-	-	-	-	-	-	-	-	-	-	-
7:88242290-88242290	AGAA	-	-	-	-	-	-	-	-	-	-	-	-	-	-	-	-	-
7:87080455-87080455	TTTT	-	-	-	-	-	-	-	-	-	-	-	-	-	-	-	-	-
7:88077916-88077916	A	0.0042	0.0008	0.0058	0	0.0089	0.0072	-	-	-	-	-	-	-	-	-	-	-
7:88130251-88130251	T	0.0038	0.0008	0.0029	0	0.007	0.0092	-	-	-	-	-	-	-	-	-	-	-
7:88166906-88166906	A	0.0018	0.0008	0.0043	0	0.001	0.0041	-	-	-	-	-	-	-	-	-	-	-
7:88214742-88214742	A	-	-	-	-	-	-	-	-	-	-	-	-	-	-	-	-	-
