## Supplemental Table 2 for "Leveraging Health Systems Data to Characterize a Large Effect Variant Conferring Risk for Liver Disease in Puerto Ricans"

### Sheet: Sheet1
Position (hg19)	Ref	Alt	Clinical Significance	Assertion Criteria	Associated Phenotype	Global MAF
87032613	A	G	Benign	criteria_provided,_multiple_submitters,_no_conflicts	not_specified	0.87999
87041361	A	G	Likely_pathogenic	criteria_provided,_single_submitter	Cholestasis,_progressive_familial_intrahepatic_1	0.0002
87053206	G	A	Benign	criteria_provided,_multiple_submitters,_no_conflicts	not_specified	0.8736
87079406	T	A	Benign	criteria_provided,_multiple_submitters,_no_conflicts	Progressive_familial_intrahepatic_cholestasis_3|Cholestasis,_intrahepatic,_of_pregnancy_3|not_specified	0.26138
87092185	G	A	Benign	criteria_provided,_multiple_submitters,_no_conflicts	Progressive_familial_intrahepatic_cholestasis_3|Cholestasis,_intrahepatic,_of_pregnancy_3|not_specified	0.2524
87133366	T	C	drug_response	no_assertion_criteria_provided	Tramadol_response	0.1879
87133470	T	A	drug_response	no_assertion_criteria_provided	Tramadol_response	0.0613
87138645	A	G	drug_response	reviewed_by_expert_panel	MDR1_POLYMORPHISM|fentanyl_response_-_Dosage,_Efficacy|methadone_response_-_Dosage,_Efficacy|morphine_response_-_Dosage,_Efficacy|opioids_response_-_Dosage,_Efficacy|oxycodone_response_-_Dosage,_Efficacy|tramadol_response_-_Dosage,_Efficacy|Non-small_cell_lung_cancer|Tramadol_response|digoxin_response_-_Other|ondansetron_response_-_Efficacy|methotrexate_response_-_Toxicity/ADR|nevirapine_response…	0.60483
87160618	A	C	drug_response	reviewed_by_expert_panel	Inflammatory_bowel_disease_13|Tramadol_response|not_specified|ondansetron_response_-_Efficacy|simvastatin_response_-_Efficacy|not_provided	0.61701
87173667	A	T	drug_response	no_assertion_criteria_provided	Tramadol_response	0.37899
87174066	T	C	drug_response	no_assertion_criteria_provided	Tramadol_response	0.55751
87174390	G	A	drug_response	no_assertion_criteria_provided	Tramadol_response	0.02356
87179443	G	A	drug_response	no_assertion_criteria_provided	Tramadol_response	0.07328
87179601	A	G	Benign	criteria_provided,_multiple_submitters,_no_conflicts	Tramadol_response|not_specified|not_provided	0.58387
87180198	C	T	drug_response	no_assertion_criteria_provided	Tramadol_response	0.56769
87189930	T	G	drug_response	no_assertion_criteria_provided	Tramadol_response	0.66993
87195106	C	T	drug_response	no_assertion_criteria_provided	Tramadol_response	0.54193
87195888	T	C	drug_response	no_assertion_criteria_provided	Tramadol_response	0.05272
87199564	C	A	Benign	criteria_provided,_single_submitter	Tramadol_response|not_provided	0.21566
87215114	A	C	drug_response	no_assertion_criteria_provided	Tramadol_response	0.98043
87224580	T	C	drug_response	no_assertion_criteria_provided	Tramadol_response	0.01558
87229501	T	C	drug_response	no_assertion_criteria_provided	Tramadol_response	0.97524
